# A survey of Paediatric Radiology Artificial Intelligence

**DOI:** 10.1101/2024.09.19.24313885

**Authors:** Brendan S Kelly, Simon M Clifford, Conor S Judge, Stephanie M Bollard, Gerard M Healy, Hannah Hughes, Gabrielle C Colleran, J.E. Rod, Edward H Lee, Laura M Prolo, Kristen W Yeom, Aonghus Lawlor, Ronan P Killeen

## Abstract

**Background:** Artificial intelligence (AI) applications in paediatric radiology present unique challenges due to diverse anatomy and physiology across age groups. Advancements in AI algorithms, particularly deep learning techniques, show promise in improving diagnostic accuracy.

**Objectives:** To survey trends in AI research in paediatric radiology. To evaluate use cases, tasks, research methodologies and underlying data. To identify potential biases and future directions.

**Methods:** A systematic search of paediatric radiology AI studies published from 2015 to 2021 was conducted following the PRISMA guidelines and the Cochrane Collaboration Handbook. The search included papers utilizing AI techniques for radiological diagnosis or intervention in patients aged under 18. Narrative synthesis was used due to methodological heterogeneity.

**Results:** A total of 292 articles were included, with an increasing annual trend in the number of published articles. Neuroradiology and musculoskeletal radiology were the most common subspecialties. MRI was the dominant imaging modality, with segmentation and classification as the most common tasks. Retrospective cohort studies constituted the majority of research designs. Data quality and quantity varied, as did the choice of research design, data sources, and evaluation metrics.

**Conclusions:** AI literature in paediatric radiology shows rapid growth, with advancements in various subspecialties and tasks. However, potential biases and data quality issues highlight the need for rigorous research design and evaluation to ensure the generalisability and reliability of AI models in clinical practice. Future research should focus on addressing these biases and improving the robustness of AI applications in paediatric radiology.
