## Supplemental Table 2 for "A survey of Paediatric Radiology Artificial Intelligence"

### Sheet: Sheet1
Title	MEETS INCLUSION CRITERIA	DOI	PMID	Year
Alterations in cortical thickness development in preterm-born individuals: Implications for high-order cognitive functions	YES	http://dx.doi.org/10.1016/j.neuroimage.2015.04.015		2015
Automated detection of endotracheal tubes in paediatric chest radiographs	YES	http://dx.doi.org/10.1016/j.cmpb.2014.10.009		2015
Automatic Recognition of Fetal Facial Standard Plane in Ultrasound Image via Fisher Vector	YES	10.1371/ journal.pone.0121838		2015
cMRI-BED: A novel informatics framework for cardiac MRI biomarker extraction and discovery applied to pediatric cardiomyopathy classification	YES	10.1186/1475-925X-14-S2-S7		2015
Comparison on three classification techniques for sex estimation from the bone length of Asian children below 19 years old: An analysis using different group of ages	YES	http://dx.doi.org/10.1016/j.forsciint.2014.11.007		2015
Cortical Thickness Predicts the First Onset of Major Depression in Adolescence	YES	10.1016/j.ijdevneu.2015.07.007		2015
Deep convolutional neural networks for multi-modality isointense infant brain image segmentation	YES	http://dx.doi.org/10.1016/j.neuroimage.2014.12.061		2015
Identification of Mitral Annulus Hinge Point Based on Local Context Feature and Additive SVM Classifier	YES	http://dx.doi.org/10.1155/2015/419826		2015
Identifying quantitative imaging features of posterior fossa syndrome in longitudinal MRI	YES	10.1117/1.JMI.2.4.044502		2015
Investigating the Use of Support Vector Machine Classification on Structural Brain Images of Preterm–Born Teenagers as a Biological Marker	YES	10.1371/journal. pone.0123108		2015
Isointense Infant Brain Segmentation by Stacked Kernel Canonical Correlation Analysis	YES	10.1007/978-3-319-28194-0_4		2015
LINKS: Learning-based multi-source IntegratioN frameworK for Segmentation of infant brain images	YES	http://dx.doi.org/10.1016/j.neuroimage.2014.12.042		2015
Longitudinal Guided Super-Resolution Reconstruction of Neonatal Brain MR Images	YES	10.1007/978-3-319-14905-9_6		2015
Monitoring for idiopathic scoliosis curve progression using surface topography asymmetry analysis of the torso in adolescents	YES	http://dx.doi.org/10.1016/j.spinee.2015.01.018		2015
Objective classification system for sagittal craniosynostosis based on suture segmentation	YES	http://dx.doi.org/10.1118/1.4928708		2015
Optimal classification for the diagnosis of duchenne muscular dystrophy images using support vector machines	YES	10.1007/s11548-015-1312-0		2015
Predictive value of specific ultrasound findings when used as a screening test for abnormalities on VCUG	YES	http://dx.doi.org/10.1016/j.jpurol.2015.03.006		2015
Quantitative ultrasound texture analysis of fetal lungs to predict neonatal respiratory morbidity	YES	10.1002/uog.13441		2015
Segmentation of Infant Hippocampus Using Common Feature Representations Learned for Multimodal Longitudinal Data	YES	10.1007/978-3-319-24574-4_8		2015
Three-dimensional textural features of conventional MRI improve diagnostic classification of childhood brain tumours	YES	10.1002/nbm.3353		2015
Unified heat kernel regression for diffusion, kernel smoothing and wavelets on manifolds and its application to mandible growth modeling in CT images	YES	http://dx.doi.org/10.1016/j.media.2015.02.003		2015
A framework for the automatic detection and characterization of brain malformations: Validation on the corpus callosum	YES	http://dx.doi.org/10.1016/j.media.2016.05.001		2016
Accurate Learning with Few Atlases (ALFA): an algorithm for MRI neonatal brain extraction and comparison with 11 publicly available methods	YES	10.1038/srep23470		2016
Automated Classification of Epiphyses in the Distal Radius and Ulna using a Support Vector Machine	YES	10.1111/1556-4029.13006		2016
AUTOMATIC TISSUE CHARACTERIZATION OF AIR TRAPPING IN CHEST RADIOGRAPHS USING DEEP NEURAL NETWORKS	YES	10.1109/EMBC.2016.7590649		2016
Deep Learning for Automated Skeletal Bone Age Assessment in X-Ray Images	YES	10.1016/j.media.2016.10.010		2016
Deep Learning Guided Partitioned Shape Model for Anterior Visual Pathway Segmentation	YES	10.1109/TMI.2016.2535222		2016
Diagnostic Model Generated by MRI-Derived Brain Features in Toddlers With Autism Spectrum Disorder	YES	10.1002/aur.1711		2016
Disrupted White Matter Connectivity Underlying Developmental Dyslexia: A Machine Learning Approach	YES	10.1002/hbm.23112		2016
Feature description with SIFT, SURF, BRIEF, BRISK, or FREAK? A general question answered for bone age assessment	YES	http://dx.doi.org/10.1016/j.compbiomed.2015.11.006		2016
Model-Based Estimation of Aortic and Mitral Valves Opening and Closing Timings in Developing Human Fetuses	YES	10.1109/JBHI.2014.2363452		2016
Modeling skeletal bone development with hidden Markov models	YES	http://dx.doi.org/10.1016/j.cmpb.2015.10.012		2016
Multiclass Classification for the Differential Diagnosis on the ADHD Subtypes Using Recursive Feature Elimination and Hierarchical Extreme Learning Machine: Structural MRI Study	YES	10.1371/journal.pone.0160697		2016
One-Class Support Vector Machines Identify the Language and Default Mode Regions As Common Patterns of Structural Alterations in Young Children with Autism Spectrum Disorders	YES	10.3389/fnins.2016.00306		2016
Post-operative pediatric cerebellar mutism syndrome and its association with hypertrophic olivary degeneration	YES	10.21037/qims.2016.10.11		2016
Quantification of structural changes in the corpus callosum in children with profound hypoxic–ischaemic brain injury	YES	10.1007/s00247-015-3444-3		2016
Quantitative Ultrasound for Measuring Obstructive Severity in Children with Hydronephrosis	YES	http://dx.doi.org/10.1016/j.juro.2015.10.173		2016
Semiautomatic classification of acetabular shape from three-dimensional ultrasound for diagnosis of infant hip dysplasia using geometric features	YES	10.1007/s11548-016-1510-4		2016
Three-dimensional morphology study of surgical adolescent idiopathic scoliosis patient from encoded geometric models	YES	10.1007/s00586-016-4426-3		2016
Ultrasound-based gestational-age estimation in late pregnancy	YES	10.1002/uog.15894		2016
Unsupervised fetal cortical surface parcellation	YES	10.1117/12.2212805		2016
3D Morphology Prediction of Progressive Spinal Deformities from Probabilistic Modeling of Discriminant Manifolds	YES	10.1109/TMI.2017.2657225		2017
A normative spatiotemporal MRI atlas of the fetal brain for automatic segmentation and analysis of early brain growth	YES	10.1038/s41598-017-00525-w		2017
Automated detection of coarctation of aorta in neonates from two- dimensional echocardiograms	YES	10.1117/1.JMI.4.1.014502]		2017
AUTOMATIC EVALUATION OF SCAN ADEQUACY AND DYSPLASIA METRICS IN 2-D ULTRASOUND IMAGES OF THE NEONATAL HIP	YES	http://dx.doi.org/10.1016/j.ultrasmedbio.2017.01.012		2017
Automatic quantification of ischemic injury on diffusion-weighted MRI of neonatal hypoxic ischemic encephalopathy	YES	http://dx.doi.org/10.1016/j.nicl.2017.01.005		2017
BrainNetCNN: Convolutional Neural Networks for Brain Networks; Towards Predicting Neurodevelopment	YES	http://dx.doi.org/10.1016/j.neuroimage.2016.09.046		2017
Computerized Bone Age Estimation Using Deep Learning– Based Program: Evaluation of the Accuracy and Efficiency	YES	10.2214/AJR.17.18224		2017
Cranial Ultrasound-Based Prediction of Post Hemorrhagic Hydrocephalus Outcome in Premature Neonates with Intraventricular Hemorrhage	YES			2017
Early brain development in infants at high risk for autism spectrum disorder	YES	10.1038/nature21369		2017
Fully Automated Deep Learning System for Bone Age Assessment	YES	10.1007/s10278-017-9955-8		2017
Hippocampus and amygdala radiomic biomarkers for the study of autism spectrum disorder	YES	10.1186/s12868-017-0373-0		2017
LATEST: Local AdapTivE and Sequential Training for Tissue Segmentation of Isointense Infant Brain MR Images	YES	10.1007/978-3-319-61188-4_3		2017
Learning and combining image neighborhoods using random forests for neonatal brain disease classification	YES	10.1016/j.media.2017.08.004		2017
Learning-based Deformable Registration for Infant MRI by Integrating Random Forest with Auto-Context Model	YES	10.1002/mp.12578		2017
Machine learning shows association between genetic variability in PPARG and cerebral connectivity in preterm infants	YES	10.1073/pnas.1704907114		2017
Marginal Shape Deep Learning: Applications to Pediatric Lung Field Segmentation	YES	10.1117/12.2254412		2017
Modelling neuroanatomical variation during childhood and adolescence with neighbourhood- preserving embedding	YES	10.1038/s41598-017-18253-6		2017
Novel surface features for automated detection of focal cortical dysplasias in paediatric epilepsy	YES	http://dx.doi.org/10.1016/j.nicl.2016.12.030		2017
Performance of a Deep-learning neural network Model in assessing skeletal Maturity on Pediatric hand radiographs	YES	10.1148/radiol.2017170236		2017
Predicting symptom severity in autism spectrum disorder based on cortical thickness measures in agglomerative data	YES	http://dx.doi.org/10.1016/j.neuroimage.2016.09.049		2017
Predicting symptomatic cerebral vasospasm after aneurysmal subarachnoid hemorrhage with an artificial neural network in a pediatric population	YES	10.1007/s00381-017-3573-0		2017
Prediction of cognitive and motor outcome of preterm infants based on automatic quantitative descriptors from neonatal MR brain images	YES	10.1038/s41598-017-02307-w		2017
A Computational Framework for the Detection of Subcortical Brain Dysmaturation in Neonatal MRI Using 3D Convolutional Neural Networks	YES	10.1016/j.neuroimage.2018.05.049		2018
A Deep Automated Skeletal Bone Age Assessment Model with Heterogeneous Features Learning	YES	10.1007/s10916-018-1091-6		2018
A Label-fusion-aided Convolutional Neural Network for Isointense Infant Brain Tissue Segmentation	YES	10.1109/ISBI.2018.8363668		2018
Application of Neural Networks for classification of Patau, Edwards, Down, Turner and Klinefelter Syndrome based on first trimester maternal serum screening data, ultrasonographic findings and patient demographics	YES	10.1186/s12920-018-0333-2		2018
Application of Pattern Recognition Techniques for Classification of Pediatric Brain Tumors by In Vivo 3T 1H-MR Spectroscopy—A Multi-Center Study	YES	10.1016/j.compmedimag.2017.05.002		2018
Automated Assessment of Bone Age Using Deep Learning and Gaussian Process Regression	YES	10.1109/EMBC.2018.8512334		2018
Automated Comprehensive Adolescent Idiopathic Scoliosis Assessment using MVC-Net	YES	10.1016/j.media.2018.05.005		2018
Automated detection of focal cortical dysplasia type II with surface-based magnetic resonance imaging postprocessing and machine learning	YES	10.1111/epi.14064		2018
Automatic classification of pediatric pneumonia based on lung ultrasound pattern recognition	YES	10.1371/journal.pone.0206410		2018
Deep Learning Based Attenuation Correction of PET/MRI in Pediatric Brain Tumor Patients: Evaluation in a Clinical Setting	YES	10.3389/fnins.2018.01005		2018
Detection of Traumatic Pediatric Elbow Joint Effusion Using a Deep Convolutional Neural Network	YES	10.2214/AJR.18.19974		2018
Early Diagnosis of Autism Disease by Multi-channel CNNs	YES	10.1007/978-3-030-00919-9_35		2018
Fully automated, real-time 3D ultrasound segmentation to estimate first trimester placental volume using deep learning	YES	10.1172/jci.insight.120178		2018
In vivo placental MRI shape and textural features predict fetal growth restriction and postnatal outcome	YES	In vivo placental MRI shape and textural features predict fetal growth restriction and postnatal outcome		2018
Iterative Segmentation from Limited Training Data: Application	YES	10.1007/978-3-030-00889-5_38		2018
MABAL: a Novel Deep-Learning Architecture for Machine-Assisted Bone Age Labeling	YES	10.1007/s10278-018-0053-3		2018
Multimodal Data and Machine Learning for Detecting Specific Biomarkers in Pediatric Epilepsy Patients With Generalized Tonic-Clonic Seizures	YES	10.3389/fneur.2018.01038		2018
Multivoxel pattern analysis of structural MRI in children and adolescents with conduct disorder	YES	https://doi.org/10.1007/s11682-018-9953-6		2018
NAPR: a Cloud-Based Framework for Neuroanatomical Age Prediction	YES	10.1007/s12021-017-9346-9		2018
Please Don't Move-Evaluating Motion Artifact From Peripheral Quantitative Computed Tomography Scans Using Textural Features	YES	10.1016/j.jocd.2017.07.002		2018
Prediction of cognitive and motor development in preterm children using exhaustive feature selection and cross-validation of near-term white matter microstructure	YES	10.1016/j.nicl.2017.11.023		2018
Prediction of spinal curve progression in Adolescent Idiopathic Scoliosis using Random Forest regression	YES	10.1016/j.compbiomed.2018.09.029		2018
Psychoradiologic Utility of Mr imaging for Diagnosis of attention Deficit hyperactivity Disorder: A Radiomics Analysis	YES	10.1148/radiol.2017170226		2018
Quantifying the Association between White Matter Integrity Changes and Subconcussive Head Impact Exposure from a Single Season of Youth and High School Football using 3D Convolutional Neural Networks	YES	10.1117/12.2293023		2018
Quantitative surface analysis of combined MRI and PET enhances detection of focal cortical dysplasias	YES	10.1016/j.neuroimage.2017.10.065		2018
Radiomics in paediatric neuro‐oncology: A multicentre study on MRI texture analysis	YES	10.1002/nbm.3781		2018
Semi-automated Extraction of Crohns Disease MR Imaging Markers Using a 3D Residual CNN with Distance Prior	YES	10.1007/978-3-030-00889-5_25		2018
Spatial Compounding of 3-D Fetal Brain Ultrasound Using Probabilistic Maps	YES	10.1016/j.ultrasmedbio.2017.09.001		2018
Transfer learning on fused multiparametric MR images for classifying histopathological subtypes of rhabdomyosarcoma	YES	10.1016/j.compmedimag.2017.05.002		2018
Use of Fetal Magnetic Resonance Image Analysis and Machine Learning to Predict the Need for Postnatal Cerebrospinal Fluid Diversion in Fetal Ventriculomegaly	YES	10.1001/jamapediatrics.2017.3993		2018
Visual assessment versus computer-assisted gray scale analysis in the ultrasound evaluation of neonatal respiratory status	YES	10.1371/journal.pone.0202397		2018
Voxel-based automated detection of focal cortical dysplasia lesions using diffusion tensor imaging and T2-weighted MRI data	YES	10.1016/j.yebeh.2018.04.005		2018
3-D Fully Convolutional Networks for Multimodal Isointense Infant Brain Image Segmentation	YES	10.1109/TCYB.2018.2797905		2019
A multi-scale data fusion framework for bone age assessment with convolutional neural networks	YES	10.1016/j.compbiomed.2019.03.015		2019
A multi-view pyramid network for skull stripping on neonatal T1-weighted MRI	YES	10.1016/j.mri.2019.08.025		2019
A PRELIMINARY VOLUMETRIC MRI STUDY OF AMYGDALA AND HIPPOCAMPAL SUBFIELDS IN AUTISM DURING INFANCY	YES	10.1109/ISBI.2019.8759439		2019
Accurate Age Determination for Adolescents Using Magnetic Resonance Imaging of the Hand and Wrist with an Artificial Neural Network-Based Approach	YES	10.1007/s10278-018-0135-2		2019
Artificial intelligence-assisted interpretation of bone age radiographs improves accuracy and decreases variability	YES	10.1007/s00256-018-3033-2		2019
Automated age estimation from MRI volumes of the hand	YES	10.1016/j.media.2019.101538		2019
Automated segmentation of the knee for age assessment in 3D MR images using convolutional neural networks	YES	10.1007/s00414-018-1953-y		2019
Automated semantic labeling of pediatric musculoskeletal radiographs using deep learning	YES	10.1007/s00247-019-04408-2		2019
Automated Ventricular System Segmentation in Paediatric Patients Treated for Hydrocephalus Using Deep Learning Methods	YES	10.1155/2019/3059170		2019
Automatic Age Estimation and Majority Age Classification From Multi-Factorial MRI Data	YES	10.1109/JBHI.2018.2869606		2019
Automatic brain tissue segmentation in fetal MRI using convolutional neural networks	YES	10.1016/j.mri.2019.05.020		2019
Automatic extraction of the intracranial volume in fetal and neonatal MR scans using convolutional neural networks	YES	10.1016/j.nicl.2019.102061		2019
Auxiliary diagnosis of developmental dysplasia of the hip by automated detection of Sharp’s angle on standardized anteroposterior pelvic radiographs	YES	http://dx.doi.org/10.1097/MD.0000000000018500		2019
Computer-aided diagnosis of congenital abnormalities of the kidney and urinary tract in children based on ultrasound imaging data by integrating texture image features and deep transfer learning image features	YES	10.1016/j.jpurol.2018.10.020		2019
Curved Planar Reformatting and Convolutional Neural Network-Based Segmentation of the Small Bowel for Visualization and Quantitative Assessment of Pediatric Crohn’s Disease From MRI	YES	10.1002/jmri.26330		2019
Deep Generative Adversarial Neural Networks for Compressive Sensing MRI	YES	10.1109/TMI.2018.2858752		2019
Deep Granular Feature-Label Distribution Learning for Neuroimaging-Based Infant Age Prediction	YES	10.1007/978-3-030-32251-9_17		2019
Deep residual network for off‐resonance artifact correction with application to pediatric body MRA with 3D cones	YES	10.1002/mrm.27825		2019
Dilated Dense U-Net for Infant Hippocampus Subfield Segmentation	YES	10.3389/fninf.2019.00030		2019
evaluation of an improved tool for non-invasive prediction of neonatal respiratory morbidity based on fully automated fetal lung ultrasound analysis	YES	10.1038/s41598-019-38576-w		2019
FRNET: FLATTENED RESIDUAL NETWORK FOR INFANT MRI SKULL STRIPPING	YES	10.1109/ISBI.2019.8759167		2019
Fully automatic 3D reconstruction of the placenta and its peripheral vasculature in intrauterine fetal MRI	YES	10.1016/j.media.2019.03.008		2019
Fully Automatic Pediatric Echocardiography Segmentation Using Deep Convolutional Networks Based on BiSeNet	YES	10.1109/EMBC.2019.8856457		2019
Harmonization of Infant Cortical Thickness Using Surface-to- Surface Cycle-Consistent Adversarial Networks	YES	doi:10.1007/978-3-030-32251-9_52		2019
Identification of suspicious invasive placentation based on clinical MRI data using textural features and automated machine learning	YES	https://doi.org/10.1007/s00330-019-06372-9		2019
Identifying fetal yawns based on temporal dynamics of mouth openings: A preterm neonate model using support vector machines (SVMs)	YES	10.1371/journal.pone.0226921		2019
Identifying lesions in paediatric epilepsy using morphometric and textural T analysis of magnetic resonance images	YES	10.1016/j.nicl.2019.101663		2019
Improving Automated Pediatric Bone Age Estimation Using Ensembles of Models from the 2017 RSNA Machine Learning Challenge	YES	https://doi.org/10.1148/ryai.2019190053		2019
Improving Low-Dose Pediatric Abdominal CT by Using Convolutional Neural Networks	YES	https://doi.org/10.1148/ryai.2019180087		2019
Machine Learning Assisted MRI Characterization for Diagnosis of Neonatal Acute Bilirubin Encephalopathy	YES	10.3389/fneur.2019.01018		2019
MR Imaging–Based Radiomic Signatures of Distinct Molecular Subgroups of Medulloblastoma	YES	10.3174/ajnr.A5899		2019
Multi-task Learning for Neonatal Brain Segmentation Using 3D Dense-Unet with Dense Attention Guided by Geodesic Distance	YES	10.1007/978-3-030-33391-1_28		2019
Multi-task learning for quality assessment of fetal head ultrasound images	YES	10.1016/j.media.2019.101548		2019
Objective and Automated Detection of Diffuse White Matter Abnormality in Preterm Infants Using Deep Convolutional Neural Networks	YES	10.3389/fnins.2019.00610		2019
Performance of deep learning based algorithm for detection of ileocolic intussusception on abdominal radiographs of young children	YES	https://doi.org/10.1038/s41598-019-55536-6		2019
Prediction of Gait Impairment in Toddlers Born Preterm From Near-Term Brain Microstructure Assessed With DTI, Using Exhaustive Feature Selection and Cross-Validation	YES	10.3389/fnhum.2019.00305		2019
Quantifying individual differences in brain morphometry underlying symptom severity in Autism Spectrum Disorders	YES	10.1038/s41598-019-45774-z		2019
Regression Convolutional Neural Network for Automated Pediatric Bone Age Assessment from Hand Radiograph	YES	10.1109/JBHI.2018.2876916		2019
Skeletal bone age assessments for young children based on regression convolutional neural networks	YES	10.3934/mbe.2019323		2019
SPHERICAL U-NET FOR INFANT CORTICAL SURFACE PARCELLATION	YES	10.1109/ISBI.2019.8759537		2019
Supervised machine learning quality control for magnetic resonance artifacts in neonatal data sets	YES	10.1002/hbm.24449		2019
Topological correction of infant white matter surfaces using anatomically constrained convolutional neural network	YES	10.1016/j.neuroimage.2019.05.037		2019
Toward Automated 3D Spine Reconstruction from Biplanar Radiographs Using CNN for Statistical Spine Model Fitting	YES	10.1109/TMI.2019.2914400		2019
Unbiased age-specific structural brain atlases for Chinese pediatric population	YES	10.1016/j.neuroimage.2019.01.006		2019
Using deep-learning techniques for pulmonary-thoracic segmentations and improvement of pneumonia diagnosis in pediatric chest radiographs	YES	10.1002/ppul.24431		2019
Vertebral rotation estimation from frontal X‐rays using a quasi‐automated pedicle detection method	YES	https://doi.org/10.1007/s00586-019-06158-z		2019
White matter connectomes at birth accurately predict cognitive abilities at age 2	YES	10.1016/j.neuroimage.2019.02.060		2019
6-Month Infant Brain Mri Segmentation Guided by 24-Month Data Using Cycle-Consistent Adversarial Networks	YES	10.1109/ISBI45749.2020.9098515		2020
A convolutional neural network to detect scoliosis treatment in radiographs	YES	https://doi.org/10.1007/s11548-020-02173-4		2020
A novel hybrid atlas-free hierarchical graph-based segmentation of newborn brain MRI using wavelet filter banks	YES	https://doi.org/10.1080/00207454.2019.1695609		2020
A transfer learning method with deep residual network for pediatric pneumonia diagnosis	YES	https://doi.org/10.1016/j.cmpb.2019.06.023		2020
Age-Conditioned Synthesis of Pediatric Computed Tomography with Auxiliary Classifier Generative Adversarial Networks	YES	10.1109/ISBI45749.2020.9098623		2020
An evaluation of statistical models for age estimation and the assessment of the 18-year threshold using conventional pelvic radiographs	YES	https://doi.org/10.1016/j.forsciint.2020.110350		2020
Artificial intelligence in bone age assessment: accuracy and efficiency of a novel fully automated algorithm compared to the Greulich-Pyle method	YES	https://doi.org/10.1186/s41747-019-0139-9		2020
Artificial intelligence system can achieve comparable results to experts for bone age assessment of Chinese children with abnormal growth and development	YES	10.7717/peerj.8854		2020
Assessing the Bone Age of Children in an Automatic Manner Newborn to 18 Years Range	YES	https://doi.org/10.1007/s10278-019-00209-z		2020
Autism Spectrum Disorder and Childhood Apraxia of Speech: Early Language-Related Hallmarks across Structural MRI Study	YES	https://doi.org/10.3390/jpm10040275		2020
Automated Classification of Osteosarcoma and Benign Tumors using RNA-seq and Plain X-ray	YES	10.1109/EMBC44109.2020.9176104		2020
Automated quantification of baseline imaging PET metrics on FDG PET/CT images of pediatric Hodgkin lymphoma patients	YES	https://doi.org/10.1186/s40658-020-00346-3		2020
Automated Sagittal Craniosynostosis Classification from CT Images Using Transfer Learning	YES		32704611	2020
Automatic Catheter and Tube Detection in Pediatric X-ray Images Using a Scale-Recurrent Network and Synthetic Data	YES	https://doi.org/10.1007/s10278-019-00201-7		2020
Automatic Detection of Inadequate Pediatric Lateral Neck Radiographs of the Airway and Soft Tissues using Deep Learning	YES	https://doi.org/10.1148/ryai.2020190226		2020
Automatic Machine Learning to Differentiate Pediatric Posterior Fossa Tumors on Routine MR Imaging	YES	https://doi.org/10.3174/ajnr.A6621		2020
Automatic Pulmonary Vein and Left Atrium Segmentation for TAPVC Preoperative Evaluation Using V-Net with Grouped Attention	YES	10.1109/EMBC44109.2020.9175907		2020
Automatic segmentation, classification, and follow-up of optic pathway gliomas using deep learning and fuzzy c-means clustering based on MRI	YES	https://doi.org/10.1002/mp.14489		2020
Bone age determination using only the index finger: a novel approach using a convolutional neural network compared with human radiologists	YES	https://doi.org/10.1007/s00247-019-04587-y		2020
Brain Age Estimation Using LSTM on Children's Brain MRI	YES	10.1109/ISBI45749.2020.9098356.		2020
Brain Age Prediction of Children Using Routine Brain MR Images via Deep Learning	YES	https://doi.org/10.3389/fneur.2020.584682		2020
Cerebral Pulsed Arterial Spin Labeling Perfusion Weighted Imaging Predicts Language and Motor Outcomes in Neonatal Hypoxic-Ischemic Encephalopathy	YES	https://doi.org/10.3389/fped.2020.576489		2020
Clinical application of artificial intelligence-assisted diagnosis using anteroposterior pelvic radiographs in children with developmental dysplasia of the hip	YES	https://doi.org/10.1302/0301-620X.102B11.BJJ-2020-0712.R2		2020
Computer-aided diagnosis for World Health Organization-defined chest radiograph primary-endpoint pneumonia in children	YES	https://doi.org/10.1007/s00247-019-04593-0		2020
Computer-Aided Diagnosis of Congenital Abnormalities of the Kidney and Urinary Tract in Children Using a Multi-Instance Deep Learning Method Based on Ultrasound Imaging Data	YES	10.1109/ISBI45749.2020.9098506		2020
Convolutional Neural Networks for Automatic Risser Stage Assessment	YES	https://doi.org/10.1148/ryai.2020180063		2020
CT-Based Radiomics to Differentiate Pelvic Rhabdomyosarcoma From Yolk Sac Tumors in Children	YES	https://doi.org/10.3389/fonc.2020.584272		2020
Deep CNN ensembles and suggestive annotations for infant brain MRI segmentation	YES	https://doi.org/10.1016/j.compmedimag.2019.101660		2020
Deep Convolutional Neural Network-Based Automatic Classification of Neonatal Hip Ultrasound Images: A Novel Data Augmentation Approach with Speckle Noise Reduction	YES	https://doi.org/10.1016/j.ultrasmedbio.2019.09.018		2020
Deep learning algorithms for detecting and visualising intussusception on plain abdominal radiography in children: a retrospective multicenter study	YES	https://doi.org/10.1038/s41598-020-74653-1		2020
Deep Learning for Automated Delineation of Pediatric Cerebral Arteries on Pre-operative Brain Magnetic Resonance Imaging	YES	https://doi.org/10.3389/fsurg.2020.517375		2020
Deep Learning for Pediatric Posterior Fossa Tumor Detection and Classification: A Multi-Institutional Study	YES	https://doi.org/10.3174/ajnr.A6704		2020
Deep Learning Measurement of Leg Length Discrepancy in Children Based on Radiographs	YES	https://doi.org/10.1148/radiol.2020192003		2020
Deep learning to automate Brasfield chest radiographic scoring for cystic fibrosis	YES	https://doi.org/10.1016/j.jcf.2019.04.016		2020
Deep learning, reusable and problem-based architectures for detection of consolidation on chest X-ray images	YES	https://doi.org/10.1016/j.cmpb.2019.105162		2020
Diagnosis of common pulmonary diseases in children by X-ray images and deep learning	YES	https://doi.org/10.1038/s41598-020-73831-5		2020
Diagnostic performance of convolutional neural network-based Tanner-Whitehouse 3 bone age assessment system	YES	10.21037/qims.2020.02.20		2020
Distinguishing between paediatric brain tumour types using multi-parametric magnetic resonance imaging and machine learning: A multi-site study	YES	https://doi.org/10.1016/j.nicl.2020.102172		2020
Early recognition of necrotizing pneumonia in children based on non-contrast-enhanced computed tomography radiomics signatures	YES	10.21037/tp-20-241		2020
Ensemble Learning with Multiclassifiers on Pediatric Hand Radiograph Segmentation for Bone Age Assessment	YES	https://doi.org/10.1155/2020/8866700		2020
Ensemble of CheXNet and VGG-19 Feature Extractor with Random Forest Classifier for Pediatric Pneumonia Detection	YES	https://doi.org/10.1007/s42979-020-00373-y		2020
Ependymoma and pilocytic astrocytoma: Differentiation using radiomics approach based on machine learning	YES	https://doi.org/10.1016/j.jocn.2020.04.080		2020
Evaluation of the clinical efficacy of a TW3-based fully automated bone age assessment system using deep neural networks	YES	https://doi.org/10.5624/isd.2020.50.3.237		2020
Feed-forward neural networks using cerebral MR spectroscopy and DTI might predict neurodevelopmental outcome in preterm neonates	YES	https://doi.org/10.1007/s00330-020-07053-8		2020
Fully Automated Bone Age Assessment on Large-Scale Hand X-Ray Dataset	YES	https://doi.org/10.1155/2020/8460493		2020
Fully-Automated Identification of Imaging Biomarkers for Post-Operative Cerebellar Mutism Syndrome Using Longitudinal Paediatric MRI	YES	https://doi.org/10.1007/s12021-019-09427-w		2020
Fusion of multiple segmentations of medical images using OV2ASSION and Deep Learning methods: Application to CT-Scans for tumoral kidney	YES	https://doi.org/10.1016/j.compbiomed.2020.103928		2020
Identifying Epilepsy Based on Deep Learning Using DKI Images	YES	https://doi.org/10.3389/fnhum.2020.590815		2020
Intracranial pressure based decision making: Prediction of suspected increased intracranial pressure with machine learning	YES	https://doi.org/10.1371/journal.pone.0240845		2020
Mimicking the radiologists’ workflow: Estimating pediatric hand bone age with stacked deep neural networks	YES	https://doi.org/10.1016/j.media.2020.101743		2020
Misshapen Pelvis Landmark Detection With Local-Global Feature Learning for Diagnosing Developmental Dysplasia of the Hip	YES	10.1109/TMI.2020.3008382		2020
Modernization of bone age assessment: comparing the accuracy and reliability of an artificial intelligence algorithm and shorthand bone age to Greulich and Pyle	YES	https://doi.org/10.1007/s00256-020-03429-5		2020
Multi-instance Deep Learning of Ultrasound Imaging Data for Pattern Classification of Congenital Abnormalities of the Kidney and Urinary Tract in Children	YES	https://doi.org/10.1016/j.urology.2020.05.019		2020
Multi-View Ensemble Convolutional Neural Network to Improve Classification of Pneumonia in Low Contrast Chest X-Ray Images	YES	10.1109/EMBC44109.2020.9176517		2020
Novel Deep Learning Network Analysis of Electrical Stimulation Mapping-Driven Diffusion MRI Tractography to Improve Preoperative Evaluation of Pediatric Epilepsy	YES	10.1109/TBME.2020.2977531		2020
Predicting motor outcome in preterm infants from very early brain diffusion MRI using a deep learning convolutional neural network (CNN) model	YES	https://doi.org/10.1016/j.neuroimage.2020.116807		2020
Predicting pediatric optic pathway glioma progression using advanced magnetic resonance image analysis and machine learning	YES	https://doi.org/10.1093/noajnl/vdaa090		2020
Prediction of Pulmonary to Systemic Flow Ratio in Patients With Congenital Heart Disease Using Deep Learning–Based Analysis of Chest Radiographs	YES	10.1001/jamacardio.2019.5620		2020
Predictive validity of radiographic signs of complete discoid lateral meniscus in children using machine learning techniques	YES	https://doi.org/10.1002/jor.24578		2020
Real-Time Quality Assessment of Pediatric MRI via Semi-Supervised Deep Nonlocal Residual Neural Networks	YES	10.1109/TIP.2020.2992079		2020
Rethinking Greulich and Pyle: A Deep Learning Approach to Pediatric Bone Age Assessment Using Pediatric Trauma Hand Radiographs	YES	https://doi.org/10.1148/ryai.2020190198		2020
Robust deep learning classification of adamantinomatous craniopharyngioma from limited preoperative radiographic images	YES	https://doi.org/10.1038/s41598-020-73278-8		2020
Semantic segmentation of cerebrospinal fluid and brain volume with a convolutional neural network in pediatric hydrocephalus—transfer learning from existing algorithms	YES	https://doi.org/10.1007/s00701-020-04447-x		2020
Semantic segmentation of the multiform proximal femur and femoral head bones with the deep convolutional neural networks in low quality MRI sections acquired in different MRI protocols	YES	https://doi.org/10.1016/j.compmedimag.2020.101715		2020
Semi-supervised generative adversarial networks for the segmentation of the left ventricle in pediatric MRI	YES	https://doi.org/10.1016/j.compbiomed.2020.103884		2020
Three dimensional convolutional neural network-based classification of conduct disorder with structural MRI	YES	https://doi.org/10.1007/s11682-019-00186-5		2020
Towards a new 3D classification for adolescent idiopathic scoliosis	YES	https://doi.org/10.1007/s43390-020-00051-2		2020
Training confounder-free deep learning models for medical applications	YES	https://doi.org/10.1038/s41467-020-19784-9		2020
Using a Dual-Input Convolutional Neural Network for Automated Detection of Pediatric Supracondylar Fracture on Conventional Radiography	YES	10.1097/RLI.0000000000000615		2020
Using Deep Learning Algorithms to Grade Hydronephrosis Severity: Toward a Clinical Adjunct	YES	https://doi.org/10.3389/fped.2020.00001		2020
Voxel-based morphometry analysis and machine learning based classification in pediatric mesial temporal lobe epilepsy with hippocampal sclerosis	YES	https://doi.org/10.1007/s11682-019-00138-z		2020
A deep learning model for diagnosing dystrophinopathies on thigh muscle MRI images	YES	https://doi.org/10.1186/s12883-020-02036-0	33430797	2021
A Deep-Learning Aided Diagnostic System in Assessing Developmental Dysplasia of the Hip on Pediatric Pelvic Radiographs	YES	https://doi.org/10.3389/fped.2021.785480	35356707	2021
A new approach for the detection of pneumonia in children using CXR images based on an real‑time IoT system	YES	https://doi.org/10.1007/s11554-021-01086-y	33747237	2021
A Pneumonia Diagnosis Scheme Based on Hybrid Features Extracted from Chest Radiographs Using an Ensemble Learning Algorithm	YES	https://doi.org/10.1155/2021/8862089	33728035	2021
Accurate Instance Segmentation in Pediatric Elbow Radiographs	YES	10.3390/s21237966	34883969	2021
Advanced Kidney Volume Measurement Method Using Ultrasonography with Artificial Intelligence-Based Hybrid Learning in Children	YES	10.3390/s21206846	34696057	2021
Age estimates from brain magnetic resonance images of children younger than two years of age using deep learning	YES	https://doi.org/10.1016/j.mri.2021.03.004		2021
Anatomical landmark localization via convolutional neural networks for limb-length discrepancy measurements	YES	https://doi.org/10.1007/s00247-021-05004-z		2021
Application of deep learning upon spinal radiographs to predict progression in adolescent idiopathic scoliosis at first clinic visit	YES	10.1016/j.eclinm.2021.101220	34901796	2021
Application of the Artificial Neural Network in the Diagnosis of Infantile Bronchial Bridge with 64-Slice Multislice Spiral CT	YES	https://doi.org/10.1155/2021/3694664		2021
Artificial Intelligence Algorithm Improves Radiologist Performance in Skeletal Age Assessment: A Prospective Multicenter Randomized Controlled Trial	YES	https://doi.org/10.1148/radiol.2021204021•Content codes: This copy is for personal use only. To order printed copies, contact reprints@rsna.org	34581608	2021
Artificial Intelligence to Automatically Assess Scan Quality in Hip Ultrasound	YES	10.1007/s43465-021-00455-w	35003541	2021
Artificial intelligence-based automatic assessment of lower limb torsion on MRI	YES	10.1038/s41598-021-02708-y	34853401	2021
Assessment of hip displacement in children with cerebral palsy using machine learning approach	YES	https://doi.org/10.1007/s11517-021-02416-9		2021
Assessment of rapidly advancing bone age during puberty on elbow radiographs using a deep neural network model	YES	10.1007/s00330-021-08096-1	34115194	2021
Automated age estimation of young individuals based on 3D knee MRI using deep learning	YES	10.1007/s00414-020-02465-z	33331995	2021
Automated detection of pneumonia cases using deep transfer learning with paediatric chest X-ray images	YES	https://doi.org/10.1259/bjr.20201263		2021
Automated Segmentation of Abdominal Skeletal Muscle on Pediatric CT Scans Using Deep Learning	YES	10.1148/ryai.2021200130	33937859	2021
Automated Segmentation of Visceral, Deep Subcutaneous, and Superficial Subcutaneous Adipose Tissue Volumes in MRI of Neonates and Young Children	YES	https://doi.org/10.1148/ryai.2021200304		2021
Automatic Detection and Classification of Multiple Catheters in Neonatal Radiographs with Deep Learning	YES	https://doi.org/10.1007/s10278-021-00473-y		2021
Automatic segmentation and location learning of neonatal cerebral ventricles in 3D ultrasound data combining CNN and CPPN	YES	https://doi.org/10.1016/j.compbiomed.2021.104268	1	2021
Automatic Segmentation of Diffuse White Matter Abnormality on T2-weighted Brain MR Images Using Deep Learning in Very Preterm Infants	YES	https://doi.org/10.1148/ryai.2021200166		2021
Automatically Delineating Key Anatomy in 3-D Ultrasound Volumes for Hip Dysplasia Screening	YES	DOI:https://doi.org/10.1016/j.ultrasmedbio.2021.05.011		2021
Automation of a Rule-based Workflow to Estimate Age from Brain MR Imaging of Infants and Children Up to 2 Years Old Using Stacked Deep Learning	YES	: 10.2463/mrms.mp.2021-0068 Free PMC article	34897147	2021
Based on improved deep convolutional neural network model pneumonia image classification	YES	https://doi.org/10.1371/journal.pone.0258804	34735483	2021
Bone Age Assessment of Iranian Children in an Automatic Manner	YES	10.4103/jmss.JMSS_9_20	34026587	2021
Brain Development From Newborn to Adolescence: Evaluation by Neurite Orientation Dispersion and Density Imaging	YES	Brain Development From Newborn to Adolescence: Evaluation by Neurite Orientation Dispersion and Density Imaging	33790750	2021
Brain tissue development of neonates with Congenital Septal Defect: Study on MRI Image Evaluation of Deep Learning Algorithm	YES	https://doi.org/10.12669/pjms.37.6-WIT.4863	34712300	2021
Classification of Lung Disease in Children by Using Lung Ultrasound Images and Deep Convolutional Neural Network	YES	https://doi.org/10.3389/fphys.2021.693448	34512375	2021
Classification of neurofibromatosis-related dystrophic or nondystrophic scoliosis based on image features using Bilateral CNN	YES	https://doi.org/10.1002/mp.14719		2021
Clinical Validation of a Deep Learning-Based Hybrid (Greulich-Pyle and Modified Tanner-Whitehouse) Method for Bone Age Assessment	YES	10.3348/kjr.2020.1468	34668353	2021
Combining multi-site magnetic resonance imaging with machine learning predicts survival in pediatric brain tumors	YES	https://doi.org/10.1038/s41598-021-96189-8		2021
Computed Tomography Image Characteristics before and after Interventional Treatment of Children’s Lymphangioma under Artificial Intelligence Algorithm	YES	https://doi.org/10.1155/2021/2673013	34925537	2021
Computer-Aided Diagnosis of Children with Cerebral Palsy under Deep Learning Convolutional Neural Network Image Segmentation Model Combined with Three-Dimensional Cranial Magnetic Resonance Imaging	YES	https://doi.org/10.1155/2021/1822776	34804446	2021
Convolutional Neural Network-Processed MRI Images in the Diagnosis of Plastic Bronchitis in Children	YES	https://doi.org/10.1155/2021/2748830	34621144	2021
Convolutional neural networks to identify malformations of cortical development: A feasibility study	YES	https://doi.org/10.1016/j.seizure.2021.05.023		2021
Cortical thickness in clinical moyamoya disease: A magnetic resonance imaging study	YES	10.1002/jdn.10146	34370351	2021
Could automated analysis of chest X-rays detect early bronchiectasis in children?	YES	https://doi.org/10.1007/s00431-021-04061-8		2021
CT-Based Radiomics Signature With Machine Learning Predicts MYCN Amplification in Pediatric Abdominal Neuroblastoma	YES	https://doi.org/10.3389/fonc.2021.687884	34109133	2021
Deep and Transfer Learning Approaches for Complex Data Analysis in the Industry 4.0 Era	YES	https://doi.org/10.1155/2021/5792975		2021
Deep Learning Algorithms-Based CT Images in Glucocorticoid Therapy in Asthma Children with Small Airway Obstruction	YES	https://doi.org/10.1155/2021/5317403	34721824	2021
Deep learning for classification of pediatric chest radiographs by WHO’s standardized methodology	YES	https://doi.org/ 10.1371/journal.pone.0253239	34153076	2021
Deep Learning Framework for Automatic Bone Age Assessment	YES	doi: 10.1109/EMBC46164.2021.9629650.	34891896	2021
Deep learning methods for automatic segmentation of lower leg muscles and bones from MRI scans of children with and without cerebral palsy	YES	10.1002/nbm.4609	34545647	2021
Defining risk factors for adding-on in Lenke 1 and 2 AR curves	YES	10.1007/s43390-021-00382-8	34216354	2021
Delayed brain development of Rolandic epilepsy profiled by deep learning–based neuroanatomic imaging	YES	10.1007/s00330-021-08048-9	34018056	2021
Diagnosis and grading of vesicoureteral reflux on voiding cystourethrography images in children using a deep hybrid model	YES	https://doi.org/10.1016/j.cmpb.2021.106369		2021
Diagnostic Accuracy of 3D Ultrasound and Artificial Intelligence for Detection of Pediatric Wrist Injuries	YES	https://doi.org/10.3390/children8060431		2021
Diagnostic Performance of a New Convolutional Neural Network Algorithm for Detecting Developmental Dysplasia of the Hip on Anteroposterior Radiographs	YES	https://doi.org/10.3348/kjr.2020.0051		2021
Digital image analysis of ultrasound images using machine learning to diagnose pediatric nonalcoholic fatty liver disease	YES	DOI:https://doi.org/10.1016/j.clinimag.2021.02.038		2021
Enhancing reproductive organ segmentation in pediatric CT via adversarial learning	YES	doi: 10.1117/12.2582127	33994628	2021
Ensembled deep learning model outperforms human experts in diagnosing biliary atresia from sonographic gallbladder images	YES	10.1038/s41467-021-21466-z	33627641	2021
Estimating Gender and Age from Brain Structural MRI of Children and Adolescents: A 3D Convolutional Neural Network Multitask Learning Model	YES	https://doi.org/10.1155/2021/5550914	34122531	2021
Evaluating the severity of aortic coarctation in infants using anatomic features measured on CTA	YES	10.1007/s00330-020-07238-1	32885294	2021
Harmonized Segmentation of Neonatal Brain MRI	YES	doi: 10.3389/fnins.2021.662005	34121991	2021
Hip Landmark Detection With Dependency Mining in Ultrasound Image	YES	10.1109/TMI.2021.3097355	34264824	2021
https://doi.org/10.1038/s41598-020-80783-3	YES	https://doi.org/10.1038/s41598-020-80783-3	33436974	2021
Identification of Appendicitis Using Ultrasound with the Aid of Machine Learning	YES	10.1089/lap.2021.0318	34748429	2021
Improving Automatic Renal Segmentation in Clinically Normal and Abnormal Paediatric DCE-MRI via Contrast Maximisation and Convolutional Networks for Computing Markers of Kidney Function	YES	10.3390/s21237942	34883946	2021
Intracranial Densitometry-Augmented Machine Learning Enhances the Prognostic Value of Brain CT in Pediatric Patients With Traumatic Brain Injury: A Retrospective Pilot Study	YES	https://doi.org/10.3389/fped.2021.750272	34796154	2021
Kashin-Beck disease diagnosis based on deep learning from hand X-ray images	YES	10.1016/j.cmpb.2020.105919	33444784	2021
Longitudinal Prediction of Infant MR Images With Multi-Contrast Perceptual Adversarial Learning	YES	https://doi.org/10.3389/fnins.2021.653213	34566556	2021
Machine Assist for Pediatric Posterior Fossa Tumor Diagnosis: A Multinational Study	YES	10.1093/neuros/nyab311		2021
Machine Learning Models on ADC Features to Assess Brain Changes of Children With Pierre Robin Sequence	YES	https://doi.org/10.3389/fneur.2021.580440	33746868	2021
Machine Learning-Based Multiparametric Magnetic Resonance Imaging Radiomics for Prediction of H3K27M Mutation in Midline Gliomas	YES	https://doi.org/10.1016/j.wneu.2021.03.135		2021
MRI-based radiomics for prognosis of pediatric diffuse intrinsic pontine glioma: an international study	YES	doi:10.1093/noajnl/vdab042	33977272	2021
Optimized Fuzzy C-Means Algorithm-Based Coronal Magnetic Resonance Imaging Scanning in Tracheal Foreign Bodies of Children	YES	https://doi.org/10.1155/2021/5678994	34306593	2021
Prediction of hand-wrist maturation stages based on cervical vertebrae images using artificial intelligence	YES	10.1111/ocr.12514	34405944	2021
Prediction of newborn’s body mass index using nationwide multicenter ultrasound data: a machine-learning study	YES	10.1186/s12884-021-03660-5	33653299	2021
Radiomic Phenotypes Distinguish Atypical Teratoid/Rhabdoid Tumors from Medulloblastoma	YES	https://doi.org/10.3174/ajnr.A7200		2021
Radiomic signatures based on multiparametric MR images for predicting Ki-67 index expression in medulloblastoma	YES	10.21037/atm-21-5348	34988174	2021
Radiomics of Pediatric Low-Grade Gliomas: Toward a Pretherapeutic Differentiation of BRAF-Mutated and BRAF-Fused Tumors	YES	https://doi.org/10.3174/ajnr.A6998		2021
Reducing scan time of paediatric 99mTc-DMSA SPECT via deep learning	YES	DOI:https://doi.org/10.1016/j.crad.2020.11.114		2021
Report of Clinical Bone Age Assessment using Deep Learning for an Asian population in Taiwan	YES	https://doi.org/10.37796/2211-8039.1256	35223411	2021
Surface values, volumetric measurements and radiomics of structural MRI for the diagnosis and subtyping of attention-deficit/hyperactivity disorder	YES	10.1111/ejn.15485	34614247	2021
The measurement of Cobb angle based on spine X-ray images using multi-scale convolutional neural network	YES	https://doi.org/10.1007/s13246-021-01032-z		2021
Tic Disorder of Children Analyzed and Diagnosed by Magnetic Resonance Imaging Features under Convolutional Neural Network	YES	https://doi.org/10.1155/2021/8997105	34867117	2021
Value of Rehabilitation Training for Children with Cerebral Palsy Diagnosed and Analyzed by Computed Tomography Imaging Information Features under Deep Learning	YES	https://doi.org/10.1155/2021/6472440	34336162	2021
